# How many calories are in our food? Compliance with England’s calorie labelling regulations three years after policy implementation

**DOI:** 10.1101/2025.07.03.25330811

**Authors:** Oliver Huse, Alexandra Kalbus

## Abstract

**Objective:** To assess compliance with England’s calorie labelling regulations in the out-of-home (OOH) food sector.

**Methods:** Data were collected from websites of large UK OOH food outlets. Descriptive analysis of compliance with the calorie labelling regulations was conducted, particularly i) whether the ‘default menu’, i.e. the first menu a consumer is likely to see, shows calories, ii) whether implementation guidance relating to label visibility and statement of daily calorie needs were followed, and iii) whether compliance varied by business type.

**Results:** While all outlets (n=77) provided calorie labelling somewhere on their websites, just under half (48%) did not provide calorie labels on the default menu, requiring additional steps to view a labelled menu. Compliance with the policy’s guidance was greatest for the label’s position (81%) and lowest for prominent formatting (40%), while 71% provided the statement of daily calorie needs. Differences between OOH outlet types were observed but not tested owing to the small sample size.

**Conclusions:** Our results suggest that OOH food outlets are finding ways to circumvent the calorie labelling regulations, thus undermining the policy’s impact. As the policy’s review is approaching, policymakers should consider strategies for ensuring compliance.

**Plain Language Title and Summary:** *Assessing how well food businesses in England are following Calorie labelling laws requiring them to show Calorie information on menus:* To address the rising prevalence of diet-related disease, the English government introduced mandatory calorie labelling on the menus of restaurants and other large food outlets. This study looked at how well food outlets in England are following the rules about showing calorie information on their menus. Researchers checked the websites of 77 large food outlets in the UK to see if they were adhering to the calorie labelling laws. They focused on three main things: 1. Whether the first menu a customer sees (the “default menu”) clearly shows calorie information.
2. Whether the calorie labels are easy to see and include a reminder about how many calories a typical adult needs in a day.
3. Whether certain types of food businesses are adhering to the law better than others. Although all 77 businesses did include calorie information somewhere on their websites, nearly half of them (48%) did not show calories on the first menu customers would see. Instead, customers had to click through extra steps to find the calorie-labelled menu, which could discourage them from using it. Most businesses (81%) put calorie information in the correct location on the menu, but only 40% made it clearly visible with easy-to-read formatting. About 71% of businesses correctly included the reminder that adults need around 2,000 calories per day. Different types of food businesses were following the rules to varying degrees, but the sample size was too small to draw firm conclusions. Overall, the study suggests that many food businesses are not fully following the calorie labelling laws, and some may be doing the minimum to technically comply while making it harder for customers to access calorie information. As the government reviews this policy, better enforcement mechanisms are needed to ensure that businesses comply with the regulations.
