## Supplementary Material 1 for "How many calories are in our food? Compliance with England’s calorie labelling regulations three years after policy implementation"

### Sheet: Data
Restaurant name	Type	Primary data collector	Collected by both	Date accessed	Selected postcode where adding a postcode was an option and determined the menu shown	Labelling provided anywhere	Default menu shows calories	If default menu does not show calories, how many clicks to see labelled menu	If default menu does not show calories, necessary steps to get to labelled menu	If default menu does not show calories, necessary steps to get to labelled menu - OTHER	Steps to see labelled menu	Labelled menu more than 1 click away	Labelled menu more than 2 clicks away	Labels shown when ordering online	Labels present for all items	Is the calorie label close to the item’s name and price	Is the calorie label close to the item’s name and price condensed	Label position	Label prominence	Reference statement
Notes					Default option is WC1H 9SH. If no store is in this postcode, the first/closest suggested alternative is chosen. Closest alternative is measured by a) the default restaurant option, or b) closest according to the 'eye test'		Default menu is the first menu a customer will see when visiting the website and navigating to the most immediate ‘menu’ option. Default menu is not the order online menu. Where multiple menus are available (e.g. food, coffee, brunch), we take the menu corresponding with the core of the business (and verify against other menus, mark discrepancies in the final column)	If a pdf menu still does not show calories but a QR code, the QR code counts as 1 click. Process should specify the minimum number of clicks from the default menu. We count twice to ensure the minimum number of click		Enter free text				If there is a 'No', that indicates that either a third party or direct online ordering meny does not show calories.	Eligible = all food and non-alcoholic drink items except loose produce (e.g. unprocessed, unpackaged fruit or vegetable) and items on the menu for less than 1 month (e.g. ‘specials’)		Enter free text		Compared to the least prominent/ big/ coloured/ visible of the: name, description, price
All Bar One	Pubs, Bars & Inns	AK	yes	45748	WC2B 6DX	Yes	No	1	Option to download a pdf menu which includes kcal.		download pdf	No	No	Yes	Yes	In-line with item description	In-line with or closest to item description	Close to name, price or description	No	Statement is in fineprint
Ask	Restaurants	AK	yes	45748	W1K 7JA	Yes	Yes	N/A (default shows calories)	N/A (default shows calories)			N/A (default shows calories)	N/A (default shows calories)	Yes	Yes	In-line with item price	In-line with item price	Close to name, price or description	Yes	Statement is in fineprint
Barburrito	Western Fast Food & Takeaway	AK	yes	45748	NA	Yes	Yes	N/A (default shows calories)	N/A (default shows calories)			N/A (default shows calories)	N/A (default shows calories)	Yes	Yes	In-line with item description	In-line with or closest to item description	Close to name, price or description	No	Statement is not present
Beefeater Grill	Restaurants	AK	yes	45748	SE18 6BF	Yes	Yes	N/A (default shows calories)	N/A (default shows calories)			N/A (default shows calories)	N/A (default shows calories)	No option to order online	Yes	In-line with item description	In-line with or closest to item description	Close to name, price or description	Yes	Statement is present and clear
Bella Italia	Restaurants	AK	yes	45748	WC2E 7PS	Yes	Yes	N/A (default shows calories)	N/A (default shows calories)			N/A (default shows calories)	N/A (default shows calories)	Yes	Yes	In-line with item name	In-line with or closest to item name	Close to name, price or description	Yes	Statement is present and clear
Benugo Cafe	Cafes and Bakeries	AK	yes	45748	NW1 2BE	Yes	Yes	N/A (default shows calories)	N/A (default shows calories)			N/A (default shows calories)	N/A (default shows calories)	No	No	In-line with item name	In-line with or closest to item name	Close to name, price or description	No	Statement is not present
Bill's	Restaurants	AK	yes	45748	WC2H 9AB	Yes	No	1	Option to download a pdf menu which includes kcal.		download pdf	No	No	No option to order online	No	In-line with item name	In-line with or closest to item name	Close to name, price or description	No	Statement is in fineprint
Boost Juice Bars	Cafes and Bakeries	OH	yes	45748	NA	Yes	No	1	Option to view calorie information by clicking on individual menu items		Click on item	No	No	Yes	Yes	Other (type in free text in adjacent column)	In-line with or closest to item description	Close to name, price or description	No	Statement is not present
Brewers Fayre	Pubs, Bars & Inns	OH	yes	45748	E6 5NT	Yes	Yes	N/A (default shows calories)	N/A (default shows calories)			N/A (default shows calories)	N/A (default shows calories)	No option to order online	Yes	In-line with item description	In-line with or closest to item description	Close to name, price or description	No	Statement is in fineprint
Brewhouse and Kitchen	Pubs, Bars & Inns	OH	yes	45748	N5 1JJ	Yes	Yes	N/A (default shows calories)	N/A (default shows calories)			N/A (default shows calories)	N/A (default shows calories)	Yes	No	In-line with item price	In-line with item price	Close to name, price or description	No	Statement is in fineprint
Browns	Restaurants	OH	yes	45748	WC2N 4AG	Yes	No	2	Other (type in free text in adjacent column)	Option to download a pdf menu which has a QR code to kcal.	download pdf - with QR code	Yes	No	Yes	Yes	In-line with item description	In-line with or closest to item description	Close to name, price or description	No	Statement is present and clear
Burger King	Western Fast Food & Takeaway	OH	yes	45748	W1T 1BA	Yes	No	1	Option to view calorie information by clicking on individual menu items		Click on item	No	No	Yes	Yes	Other (type in free text in adjacent column)	In-line with or closest to item name	Close to name, price or description	Yes	Statement is present and clear
Cafe Rouge	Restaurants	OH	yes	45748	EC4M 8AY	Yes	Yes	N/A (default shows calories)	N/A (default shows calories)			N/A (default shows calories)	N/A (default shows calories)	No option to order online	Yes	Other (type in free text in adjacent column)	In-line with or closest to item description	Close to name, price or description	Yes	Statement is present and clear
Caffe Nero	Cafes and Bakeries	OH	yes	45748	NA	Yes	No	1	Option to view calorie information by clicking on individual menu items		Click on item	No	No	Yes	Yes	Other (type in free text in adjacent column)	Included in nutritional information	Not close to name, price and description	No	Statement is in fineprint
Chef and Brewer	Pubs, Bars & Inns	OH	yes	45748	W4 3PQ	Yes	No	2	Option to download a pdf menu which includes kcal.		download pdf	Yes	No	No option to order online	Yes	In-line with item description	In-line with or closest to item description	Close to name, price or description	No	Statement is in fineprint
Chicken Cottage	Western Fast Food & Takeaway	AK		45750	NW1 7JY	Yes	Yes	N/A (default shows calories)	N/A (default shows calories)			N/A (default shows calories)	N/A (default shows calories)	No	Yes	In-line with item description	In-line with or closest to item description	Close to name, price or description	Yes	Statement is present and clear
Coco Di Mama	Western Fast Food & Takeaway	AK		45750	NA	Yes	Yes	N/A (default shows calories)	N/A (default shows calories)			N/A (default shows calories)	N/A (default shows calories)	Yes	Yes	Other (type in free text in adjacent column)	Own line at bottom	Not close to name, price and description	Yes	Statement is in fineprint
Coffee #1	Cafes and Bakeries	AK		45750	NA	Yes	Yes	N/A (default shows calories)	N/A (default shows calories)			N/A (default shows calories)	N/A (default shows calories)	Yes	Yes	Other (type in free text in adjacent column)	In-line with or closest to item name	Close to name, price or description	No	Statement is not present
Cookhouse & Pub	Pubs, Bars & Inns	AK		45750	EN3 7XY	Yes	Yes	N/A (default shows calories)	N/A (default shows calories)			N/A (default shows calories)	N/A (default shows calories)	No option to order online	Yes	In-line with item description	In-line with or closest to item description	Close to name, price or description	No	Statement is in fineprint
Costa Coffee	Cafes and Bakeries	AK		45750	NA	Yes	No	2	Option to view calorie information by clicking on individual menu items		Click on item	Yes	No	Yes	Yes	Other (type in free text in adjacent column)	Included in nutritional information	Not close to name, price and description	Yes	Statement is present and clear
Domino's Pizza	Western Fast Food & Takeaway	AK		45750	WC1V 7AA	Yes	Yes	N/A (default shows calories)	N/A (default shows calories)			N/A (default shows calories)	N/A (default shows calories)	Yes	No	In-line with item description	In-line with or closest to item description	Close to name, price or description	Yes	Statement is present and clear
Ember Inns	Pubs, Bars & Inns	AK		45750	SE21 8BW	Yes	Yes	N/A (default shows calories)	N/A (default shows calories)			N/A (default shows calories)	N/A (default shows calories)	Yes	Yes	In-line with item description	In-line with or closest to item description	Close to name, price or description	Yes	Statement is in fineprint
Farmhouse Inns	Pubs, Bars & Inns	AK		45750	MK42 7FY	Yes	No	2	Option to download a pdf menu which includes kcal.		download pdf	Yes	No	Yes	Yes	In-line with item description	In-line with or closest to item description	Close to name, price or description	No	Statement is present and clear
FIVE GUYS	Western Fast Food & Takeaway	AK		45750	N1 9NP	Yes	No	2	Other (type in free text in adjacent column)	pretend to order to collect, then labelled menu available	choose branch-specific menu or start online order	Yes	No	Yes	No	In-line with item description	In-line with or closest to item description	Close to name, price or description	Yes	Statement is not present
Flaming Grill Pub Co.	Pubs, Bars & Inns	AK		45750	N2 0LZ	Yes	No	2	Option to download a pdf menu which includes kcal.		download pdf	Yes	No	No option to order online	No	Other (type in free text in adjacent column)	In-line with or closest to item description	Close to name, price or description	No	Statement is present and clear
GBK	Restaurants	AK		45750	NA	Yes	Yes	N/A (default shows calories)	N/A (default shows calories)			N/A (default shows calories)	N/A (default shows calories)	No	Yes	In-line with item name	In-line with or closest to item name	Close to name, price or description	Yes	Statement is present and clear
Greene King	Pubs, Bars & Inns	AK		45750	WC1N 1HX	Yes	No	2	Option to download a pdf menu which includes kcal.		download pdf	Yes	No	No option to order online	Yes	In-line with item description	In-line with or closest to item description	Close to name, price or description	No	Statement is present and clear
Greggs	Cafes and Bakeries	AK		45750	NA	Yes	No	1	Option to view calorie information by clicking on individual menu items		Click on item	No	No	Yes	Yes	Other (type in free text in adjacent column)	Included in nutritional information	Not close to name, price and description	No	Statement is not present
Harvester	Restaurants	AK		45750	NA	Yes	Yes	N/A (default shows calories)	N/A (default shows calories)			N/A (default shows calories)	N/A (default shows calories)	Yes	Yes	Other (type in free text in adjacent column)	In-line with or closest to item description	Close to name, price or description	Yes	Statement is present and clear
Honest Burgers	Restaurants	AK		45751	W1T 5AL	Yes	No	2	Other (type in free text in adjacent column)	put in location and choose branch-specific menu	choose branch-specific menu or start online order	Yes	No	Yes	No	In-line with item price	In-line with item price	Close to name, price or description	No	Statement is present and clear
Hungry Horse	Pubs, Bars & Inns	AK		45751	E4 6RB	Yes	No	2	Option to download a pdf menu which includes kcal.		download pdf	Yes	No	No option to order online	No	In-line with item description	In-line with or closest to item description	Close to name, price or description	No	Statement is present and clear
Itsu	Asian Fast Food	AK		45751	NA	Yes	Yes	N/A (default shows calories)	N/A (default shows calories)			N/A (default shows calories)	N/A (default shows calories)	Yes	Yes	Other (type in free text in adjacent column)	In-line with or closest to item name	Close to name, price or description	No	Statement is not present
JOE & THE JUICE	Cafes and Bakeries	AK		45751	NA	Yes	No	1	Option to view calorie information by clicking on individual menu items		Click on item	No	No	No	No	Other (type in free text in adjacent column)	Own line at bottom	Not close to name, price and description	No	Statement differs from regulations
KFC	Western Fast Food & Takeaway	AK		45751	WC1X 8PX	Yes	No	1	Option to view calorie information by clicking on individual menu items		Click on item	No	No	No	Yes	Other (type in free text in adjacent column)	In-line with or closest to item description	Close to name, price or description	No	Statement is present and clear
Krispy Kreme	Western Fast Food & Takeaway	AK		45751	NA	Yes	No	2	Option to view calorie information by clicking on individual menu items	click on items and then click on 'full product description'	Click on item	Yes	No	No	Yes	Other (type in free text in adjacent column)	In-line with or closest to item description	Close to name, price or description	No	Statement is present and clear
Leon	Western Fast Food & Takeaway	AK		45751	NA	Yes	No	2	Option to view calorie information by clicking on individual menu items	click on items and then click on 'full product description'	Click on item	Yes	No	Yes	Yes	Other (type in free text in adjacent column)	Included in nutritional information	Not close to name, price and description	No	Statement is present and clear
Marston's	Pubs, Bars & Inns	AK		45751	SE1 8SB	Yes	Yes	N/A (default shows calories)	N/A (default shows calories)			N/A (default shows calories)	N/A (default shows calories)	No option to order online	Yes	In-line with item price	In-line with item price	Close to name, price or description	Yes	Statement is present and clear
McDonalds UK	Western Fast Food & Takeaway	AK		45751	NA	Yes	No	1	Option to view calorie information by clicking on individual menu items		Click on item	No	No	Yes	Yes	Other (type in free text in adjacent column)	In-line with or closest to item description	Close to name, price or description	Yes	Statement differs from regulations
Morrisons Cafe	Cafes and Bakeries	AK		45751	NA	Yes	Yes	N/A (default shows calories)	N/A (default shows calories)			N/A (default shows calories)	N/A (default shows calories)	No	Yes	In-line with item description	In-line with or closest to item description	Close to name, price or description	Yes	Statement is in fineprint
Nandos	Restaurants	AK		45751	NA	Yes	Yes	N/A (default shows calories)	N/A (default shows calories)			N/A (default shows calories)	N/A (default shows calories)	Yes	Yes	Other (type in free text in adjacent column)	In-line with or closest to item name	Close to name, price or description	No	Statement is present and clear
Nicholson's	Pubs, Bars & Inns	AK		45751	EC1N 7RA	Yes	No	1	Option to download a pdf menu which includes kcal.		download pdf	No	No	Yes	Yes	In-line with item description	In-line with or closest to item description	Close to name, price or description	No	Statement is in fineprint
ONeills	Pubs, Bars & Inns	AK		45751	NW1 2QS	Yes	No	1	Option to download a pdf menu which includes kcal.		download pdf	No	No	Yes	Yes	In-line with item description	In-line with or closest to item description	Close to name, price or description	No	Statement is present and clear
Papa John's	Western Fast Food & Takeaway	AK		45751	NW1 7JH	Yes	Yes	N/A (default shows calories)	N/A (default shows calories)			N/A (default shows calories)	N/A (default shows calories)	Yes	No	Other (type in free text in adjacent column)	In-line with or closest to item description	Close to name, price or description	No	Statement is present and clear
PAUL	Cafes and Bakeries	AK		45751	NA	Yes	No	2	Other (type in free text in adjacent column)	Click on item & then click on nutritional info which opens a table	Click on item	Yes	No	No	Yes	Other (type in free text in adjacent column)	Included in nutritional information	Not close to name, price and description	No	Statement is not present
Pho	Restaurants	AK		45751	W1U 6TL	Yes	No	1	Option to download a pdf menu which includes kcal.		download pdf	No	No	Yes	Yes	In-line with item description	In-line with or closest to item description	Close to name, price or description	No	Statement is present and clear
Pieminister	Western Fast Food & Takeaway	AK		45751	OX1 3DX	Yes	Yes	N/A (default shows calories)	N/A (default shows calories)			N/A (default shows calories)	N/A (default shows calories)	Yes	Yes	Other (type in free text in adjacent column)	In-line with or closest to item description	Close to name, price or description	No	Statement is present and clear
Pizza Hut	Western Fast Food & Takeaway	AK		45751	WC1B 5AL	Yes	Yes	N/A (default shows calories)	N/A (default shows calories)			N/A (default shows calories)	N/A (default shows calories)	Yes	No	Other (type in free text in adjacent column)	In-line with or closest to item description	Close to name, price or description	No	Statement is not present
PizzaExpress	Western Fast Food & Takeaway	AK		45751	NA	Yes	Yes	N/A (default shows calories)	N/A (default shows calories)			N/A (default shows calories)	N/A (default shows calories)	Yes	No	Other (type in free text in adjacent column)	In-line with or closest to item description	Close to name, price or description	No	Statement is present and clear
Pret A Manger	Cafes and Bakeries	OH		45749	WC1H 9LT	Yes	No	1	Option to view calorie information by clicking on individual menu items		Click on item	No	No	Yes	Yes	Other (type in free text in adjacent column)	In-line with or closest to item description	Close to name, price or description	Yes	Statement is present and clear
Pure.	Western Fast Food & Takeaway	OH		45749	WC1V 7BN	Yes	No	2	Option to view calorie information by clicking on individual menu items		Click on item	Yes	No	Yes	Yes	Other (type in free text in adjacent column)	Included in nutritional information	Not close to name, price and description	No	Statement is not present
Revolution Vodka Bars	Pubs, Bars & Inns	OH		45749	CB2 3DS	Yes	No	6	Other (type in free text in adjacent column)	Steps: 1) Click view nutrition info 2) Accept declaration 3) Select location 4) Select menu 5) Select food type 6) Select toggle to show kcal	choose branch-specific menu or start online order	Yes	Yes	Yes	No	In-line with item name	In-line with or closest to item name	Close to name, price or description	Yes	Statement is not present
Sainsbury's Café	Cafes and Bakeries	OH		45749	NA	Yes	Yes	N/A (default shows calories)	N/A (default shows calories)			N/A (default shows calories)	N/A (default shows calories)	No option to order online	Yes	In-line with item description	In-line with or closest to item description	Close to name, price or description	No	Statement is not present
Sizzling Pubs	Pubs, Bars & Inns	OH		45749	UB5 6AA	Yes	No	1	Option to download a pdf menu which includes kcal.		download pdf	No	No	Yes	Yes	In-line with item description	In-line with or closest to item description	Close to name, price or description	No	Statement is in fineprint
Soho Coffee	Cafes and Bakeries	OH		45749	NA	Yes	No	3	Other (type in free text in adjacent column)	Steps: 1) Scroll and click on 'find a product' 2) Select product category (drinks default) 3) Scroll, find and click on food item	Click on item	Yes	Yes	No option to order online	Yes	Other (type in free text in adjacent column)	Included in nutritional information	Not close to name, price and description	Yes	Statement is not present
Starbucks	Cafes and Bakeries	OH		45750	NA	Yes	No	1	Option to view calorie information by clicking on individual menu items		Click on item	No	No	Yes	Yes	Other (type in free text in adjacent column)	In-line with or closest to item description	Close to name, price or description	Yes	Statement is in fineprint
Stonehouse Pizza & Carvery	Restaurants	OH		45750	EN5 5UW	Yes	Yes	N/A (default shows calories)	N/A (default shows calories)			N/A (default shows calories)	N/A (default shows calories)	Yes	Yes	Other (type in free text in adjacent column)	In-line with or closest to item description	Close to name, price or description	Yes	Statement is present and clear
Subway	Western Fast Food & Takeaway	OH		45750	NA	Yes	No	1	Option to view calorie information by clicking on individual menu items		Click on item	No	No	Yes	Yes	Other (type in free text in adjacent column)	Included in nutritional information	Not close to name, price and description	No	Statement differs from regulations
Table Table	Restaurants	OH		45750	RM13 9ED	Yes	Yes	N/A (default shows calories)	N/A (default shows calories)			N/A (default shows calories)	N/A (default shows calories)	No option to order online	Yes	In-line with item description	In-line with or closest to item description	Close to name, price or description	No	Statement is present and clear
Taco Bell	Western Fast Food & Takeaway	OH		45750	WC1B4ET	Yes	No	5	Other (type in free text in adjacent column)	Steps: 1) Click Order onlie 2) Enter postcode and submit 3) Click 'click and collect' 4) Select store 5) Click 'Start order'	choose branch-specific menu or start online order	Yes	Yes	Yes	Yes	In-line with item description	In-line with or closest to item description	Close to name, price or description	Yes	Statement is not present
Tank and Paddle	Pubs, Bars & Inns	OH		45750	EC2M 3AB	Yes	Yes	N/A (default shows calories)	N/A (default shows calories)			N/A (default shows calories)	N/A (default shows calories)	No option to order online	Yes	In-line with item description	In-line with or closest to item description	Close to name, price or description	No	Statement is present and clear
Tesco Cafe	Cafes and Bakeries	OH		45750	NA	Yes	Yes	N/A (default shows calories)	N/A (default shows calories)			N/A (default shows calories)	N/A (default shows calories)	Yes	Yes	In-line with item description	In-line with or closest to item description	Close to name, price or description	Yes	Statement is in fineprint
The Cornish Bakery	Cafes and Bakeries	OH		45750	NA	Yes	No	1	Option to view calorie information by clicking on individual menu items	Some items 1 or 3 clicks - most common opyion displayed	Click on item	No	No	Yes	Yes	Other (type in free text in adjacent column)	Included in other additional information	Not close to name, price and description	Yes	Statement is not present
The Real Greek	Restaurants	OH		45750	WC2E 9JE	Yes	Yes	N/A (default shows calories)	N/A (default shows calories)			N/A (default shows calories)	N/A (default shows calories)	Yes	No	Other (type in free text in adjacent column)	In-line with or closest to item description	Close to name, price or description	No	Statement is present and clear
Tim Hortons	Cafes and Bakeries	OH		45750	NA	Yes	No	1	Option to view calorie information by clicking on individual menu items		Click on item	No	No	Yes	Yes	Other (type in free text in adjacent column)	Included in nutritional information	Not close to name, price and description	Yes	Statement differs from regulations
Toby Carvery	Restaurants	OH		45750	E11 1PE	Yes	Yes	N/A (default shows calories)	N/A (default shows calories)			N/A (default shows calories)	N/A (default shows calories)	Yes	No	Other (type in free text in adjacent column)	In-line with or closest to item description	Close to name, price or description	Yes	Statement is present and clear
Top Golf	Sport & Entertainment	OH		45750	IG7 6BX	Yes	Yes	N/A (default shows calories)	N/A (default shows calories)			N/A (default shows calories)	N/A (default shows calories)	No option to order online	Yes	In-line with item price	In-line with item price	Close to name, price or description	Yes	Statement is not present
Tortilla	Western Fast Food & Takeaway	OH		45750	NA	Yes	No	1	Option to download a pdf menu which includes kcal.	Option either click on item or download nutrition pdf	Click on item	No	No	Yes	Yes	Other (type in free text in adjacent column)	Included in nutritional information	Not close to name, price and description	No	Statement is present and clear
Tossed	Western Fast Food & Takeaway	OH		45750	EC1N 2NS	Yes	No	2	Option to view calorie information by clicking on individual menu items	Click on item, then select item or bundle	Click on item	Yes	No	Yes	No	Other (type in free text in adjacent column)	Included in nutritional information	Not close to name, price and description	Yes	Statement is not present
Vintage Inns	Pubs, Bars & Inns	OH		45750	IG8 8AS	Yes	Yes	N/A (default shows calories)	N/A (default shows calories)			N/A (default shows calories)	N/A (default shows calories)	Yes	Yes	In-line with item description	In-line with or closest to item description	Close to name, price or description	Yes	Statement is in fineprint
Wagamama	Restaurants	OH		45751	NA	Yes	Yes	N/A (default shows calories)	N/A (default shows calories)			N/A (default shows calories)	N/A (default shows calories)	Yes	Yes	Other (type in free text in adjacent column)	In-line with or closest to item description	Close to name, price or description	Yes	Statement is present and clear
Walkabout	Pubs, Bars & Inns	OH		45750	WD17 1AW	Yes	Yes	N/A (default shows calories)	N/A (default shows calories)			N/A (default shows calories)	N/A (default shows calories)	No option to order online	Yes	Other (type in free text in adjacent column)	Location varied from in-line with/under name/description	Close to name, price or description	No	Statement is present and clear
Wasabi	Asian Fast Food	OH		45751	NA	Yes	No	1	Option to view calorie information by clicking on individual menu items		Click on item	No	No	Yes	Yes	Other (type in free text in adjacent column)	Included in nutritional information	Not close to name, price and description	No	Statement is not present
Wetherspoon	Pubs, Bars & Inns	OH		45750	NW1 1DA	Yes	Yes	N/A (default shows calories)	N/A (default shows calories)			N/A (default shows calories)	N/A (default shows calories)	No option to order online	Yes	In-line with item name	In-line with or closest to item name	Close to name, price or description	Yes	Statement is present and clear
Wimpy	Western Fast Food & Takeaway	OH		45750	E1 2PR	Yes	Yes	N/A (default shows calories)	N/A (default shows calories)			N/A (default shows calories)	N/A (default shows calories)	Yes	Yes	Other (type in free text in adjacent column)	In-line with or closest to item description	Close to name, price or description	No	Statement is present and clear
Yate's	Pubs, Bars & Inns	OH		45750	EC1M 6BH	Yes	Yes	N/A (default shows calories)	N/A (default shows calories)			N/A (default shows calories)	N/A (default shows calories)	No option to order online	Yes	In-line with item description	In-line with or closest to item description	Close to name, price or description	No	Statement is present and clear
YO! Sushi	Asian Fast Food	OH		45750	W1A 1AB	Yes	Yes	N/A (default shows calories)	N/A (default shows calories)			N/A (default shows calories)	N/A (default shows calories)	Yes	Yes	In-line with item name	In-line with or closest to item name	Close to name, price or description	No	Statement is present and clear
Zizzi	Restaurants	OH		45750	WC2H 8AB	Yes	Yes	N/A (default shows calories)	N/A (default shows calories)			N/A (default shows calories)	N/A (default shows calories)	Yes	Yes	In-line with item price	In-line with item price	Close to name, price or description	No	Statement is in fineprint
